# Ketamine treatment effects on DNA methylation and Epigenetic Biomarkers of aging

**DOI:** 10.1101/2024.09.10.24313258

**Authors:** Kristin Dawson, Athena May Jean M. Carangan, Jessica Klunder, Natalia Carreras-Gallo, Raghav Sehgal, Samantha Megilligan, Benjamin C. Askins, Nicole Perkins, Tavis L. Mendez, Ryan Smith, Matthew Dawson, Michael Mallin, Albert T. Higgins-Chen, Varun B. Dwaraka

## Abstract

Major depressive disorder (MDD) and posttraumatic stress disorder (PTSD) are debilitating psychiatric conditions associated with poor health outcomes similarly observed in non-pathological aging. Ketamine is a dissociative anesthetic and NMDA receptor antagonist with demonstrated rapid reduction in symptoms associated with Treatment Resistant Depression (TRD) and PTSD. Ketamine’s effects on biological aging have not been extensively studied among patients with moderate to severe symptoms of depression and/or trauma. To address this gap, this study looked at the changes in non-epigenetic measures, DNA methylation levels, immune cell composition, and biological age based on various epigenetic biomarkers of aging, of 20 participants at baseline and after completion of a 2-3 week treatment course of 0.5 mg/kg ketamine infusions in individuals with MDD or PTSD. As expected, depression and PTSD scores decreased in participants following ketamine infusion treatments as measured by the PHQ-9 and PCL-5. We observed a reduction in epigenetic age in the OMICmAge, GrimAge V2, and PhenoAge biomarkers. In order to better understand the changes in epigenetic age, we also looked at the underlying levels of various Epigenetic Biomarker Proxies (EBPs) and surrogate protein markers and found significant changes following ketamine treatment. The results are consistent with existing literature on ketamine’s effects on different biomarkers. These results underline the ability of GrimAge V2, PhenoAge, and OMICmAge in particular, to capture signals associated with key clinical biomarkers, and add to the growing body of literature on ketamine’s epigenetic mechanisms and their effect on biological aging.
