## Supplementary Table 4 for "Ketamine treatment effects on DNA methylation and Epigenetic Biomarkers of aging"

### Sheet: Ketamine_GOTerms_Hyper
Supplementary Table 4. GREAT results for DMLs hypermethylated in Ketamine samples at the final timepoint, compared to baseline. Columns presented are as follows: Column A represents the GO ID of the term identified; Column B exhibits the name of the GO ID; Column C exhibits the total number of genes matched from the list of CpGs; Column D represents the fold enrichment of the hypergeometric value…
ID	name	Hyper_Observed_Gene_Hits	Hyper_Expected	Hyper_Gene_Set_Coverage	Hyper_Fold_Enrichment	Hyper_Raw_PValue	Hyper_Adjp_BH	GO_Family
GO:0010571	positive regulation of nuclear cell cycle DNA replication	4	0.388808	0.00332779	10.2879	0.000236788	0.0230562	BP
GO:0033089	positive regulation of T cell differentiation in thymus	5	0.648013	0.00415973	7.71589	0.000216903	0.0220867	BP
GO:0002043	blood vessel endothelial cell proliferation involved in sprouting angiogenesis	5	0.453609	0.00415973	11.0227	2.13191e-05	0.00453941	BP
GO:0033262	regulation of nuclear cell cycle DNA replication	5	0.842417	0.00415973	5.9353	0.000940002	0.05563	BP
GO:0045576	mast cell activation	7	1.36083	0.00582363	5.14393	0.000244787	0.0236597	BP
GO:0002448	mast cell mediated immunity	6	1.16642	0.00499168	5.14393	0.000689847	0.0477265	BP
GO:0033081	regulation of T cell differentiation in thymus	7	1.49043	0.00582363	4.69663	0.0004603	0.0366705	BP
GO:0007442	hindgut morphogenesis	4	0.453609	0.00332779	8.81816	0.000524081	0.0395922	BP
GO:0061525	hindgut development	4	0.518411	0.00332779	7.71589	0.000994359	0.0564302	BP
GO:0032148	activation of protein kinase B activity	8	2.07364	0.00665557	3.85794	0.00078764	0.050505	BP
GO:0010830	regulation of myotube differentiation	11	3.56407	0.00915141	3.08636	0.000689076	0.0477265	BP
GO:0009112	nucleobase metabolic process	9	2.46245	0.00748752	3.65489	0.000575079	0.0419968	BP
GO:0003413	chondrocyte differentiation involved in endochondral bone morphogenesis	5	0.712815	0.00415973	7.01445	0.000376439	0.0317198	BP
GO:0045616	regulation of keratinocyte differentiation	10	2.52725	0.00831947	3.95687	0.000141551	0.0173704	BP
GO:0060736	prostate gland growth	5	0.712815	0.00415973	7.01445	0.000376439	0.0317198	BP
GO:0045621	positive regulation of lymphocyte differentiation	14	5.44331	0.0116472	2.57196	0.000947974	0.05563	BP
GO:0060351	cartilage development involved in endochondral bone morphogenesis	7	1.49043	0.00582363	4.69663	0.0004603	0.0366705	BP
GO:0048557	embryonic digestive tract morphogenesis	9	1.23123	0.00748752	7.30979	9.98269e-07	0.000504702	BP
GO:0031100	animal organ regeneration	14	5.31371	0.0116472	2.63469	0.000740899	0.0494372	BP
GO:0035924	cellular response to vascular endothelial growth factor stimulus	8	1.87924	0.00665557	4.25704	0.000382361	0.0320136	BP
GO:0032436	positive regulation of proteasomal ubiquitin-dependent protein catabolic process	14	5.18411	0.0116472	2.70056	0.000573408	0.0419968	BP
GO:0048566	embryonic digestive tract development	12	2.26805	0.00998336	5.2909	1.07215e-06	0.000519858	BP
GO:0043433	negative regulation of sequence-specific DNA binding transcription factor activity	20	8.87778	0.0166389	2.25282	0.000528767	0.039718	BP
GO:0070167	regulation of biomineral tissue development	13	4.8601	0.0108153	2.67484	0.000977741	0.0563702	BP
GO:0030857	negative regulation of epithelial cell differentiation	10	2.33285	0.00831947	4.28661	6.76227e-05	0.0105821	BP
GO:0009416	response to light stimulus	35	18.5332	0.0291181	1.88851	0.000219872	0.0220867	BP
GO:0002053	positive regulation of mesenchymal cell proliferation	9	1.81444	0.00748752	4.96021	4.38373e-05	0.00789372	BP
GO:0042733	embryonic digit morphogenesis	14	4.08248	0.0116472	3.42929	3.98175e-05	0.00737184	BP
GO:0010092	specification of animal organ identity	6	0.97202	0.00499168	6.17271	0.000220111	0.0220867	BP
GO:0031532	actin cytoskeleton reorganization	11	3.69368	0.00915141	2.97806	0.000943623	0.05563	BP
GO:0050870	positive regulation of T cell activation	26	13.0251	0.0216306	1.99615	0.000587909	0.0424619	BP
GO:0035136	forelimb morphogenesis	9	2.59205	0.00748752	3.47215	0.000858214	0.0524926	BP
GO:0002040	sprouting angiogenesis	12	2.98086	0.00998336	4.02568	2.57166e-05	0.00512189	BP
GO:0043409	negative regulation of MAPK cascade	21	9.9146	0.0174709	2.11809	0.000888653	0.0540803	BP
GO:0051251	positive regulation of lymphocyte activation	33	16.9779	0.0274542	1.9437	0.000192449	0.0210812	BP
GO:0048546	digestive tract morphogenesis	13	3.17527	0.0108153	4.09415	9.74016e-06	0.00261295	BP
GO:0002696	positive regulation of leukocyte activation	37	18.9868	0.030782	1.94872	7.68407e-05	0.0116648	BP
GO:0051216	cartilage development	27	9.8498	0.0224626	2.74117	1.52512e-06	0.000626491	BP
GO:0050867	positive regulation of cell activation	37	19.6348	0.030782	1.88441	0.000154041	0.0182421	BP
GO:0001938	positive regulation of endothelial cell proliferation	13	4.7953	0.0108153	2.71099	0.000858252	0.0524926	BP
GO:0002062	chondrocyte differentiation	15	4.08248	0.0124792	3.67423	8.73651e-06	0.00255203	BP
GO:0060021	palate development	16	5.96172	0.0133112	2.68379	0.000257025	0.0243064	BP
GO:0048565	digestive tract development	24	8.16497	0.0199667	2.93939	1.59912e-06	0.000636982	BP
GO:0046578	regulation of Ras protein signal transduction	27	13.6083	0.0224626	1.98409	0.000512688	0.0389554	BP
GO:0010464	regulation of mesenchymal cell proliferation	10	2.33285	0.00831947	4.28661	6.76227e-05	0.0105821	BP
GO:0051153	regulation of striated muscle cell differentiation	15	6.02652	0.0124792	2.489	0.000900133	0.0545265	BP
GO:0001525	angiogenesis	47	18.8572	0.0391015	2.49242	5.75362e-09	9.45392e-06	BP
GO:0008360	regulation of cell shape	21	9.20179	0.0174709	2.28216	0.000324719	0.0290369	BP
GO:0055123	digestive system development	24	9.00739	0.0199667	2.66448	9.46985e-06	0.00259336	BP
GO:0043393	regulation of protein binding	27	12.5715	0.0224626	2.14772	0.000140369	0.0173704	BP
GO:0051249	regulation of lymphocyte activation	43	25.9205	0.0357737	1.65892	0.00077016	0.0503516	BP
GO:0001701	in utero embryonic development	38	20.218	0.031614	1.87951	0.00013333	0.0173704	BP
GO:0030326	embryonic limb morphogenesis	23	8.22977	0.0191348	2.79473	6.37623e-06	0.00204428	BP
GO:0050865	regulation of cell activation	55	32.2711	0.0457571	1.70431	7.52914e-05	0.0116436	BP
GO:0003206	cardiac chamber morphogenesis	25	7.77616	0.0207987	3.21495	1.64012e-07	0.000155418	BP
GO:0022409	positive regulation of cell-cell adhesion	30	15.5523	0.0249584	1.92897	0.000419539	0.0342923	BP
GO:0002694	regulation of leukocyte activation	50	29.9382	0.0415973	1.67011	0.000255982	0.0243064	BP
GO:0003208	cardiac ventricle morphogenesis	15	4.6657	0.0124792	3.21495	4.76979e-05	0.00814272	BP
GO:0061448	connective tissue development	31	12.8307	0.0257904	2.41609	4.28552e-06	0.00152252	BP
GO:0043066	negative regulation of apoptotic process	86	54.2387	0.0715474	1.58558	1.34128e-05	0.00332662	BP
GO:0035108	limb morphogenesis	29	9.5258	0.0241265	3.04436	6.11893e-08	7.31212e-05	BP
GO:0043069	negative regulation of programmed cell death	87	55.0163	0.0723794	1.58135	1.32233e-05	0.00332662	BP
GO:0021761	limbic system development	17	6.41533	0.0141431	2.6499	0.00019576	0.0212303	BP
GO:0035265	organ growth	14	4.6657	0.0116472	3.00062	0.000184315	0.0208864	BP
GO:0050679	positive regulation of epithelial cell proliferation	27	10.6922	0.0224626	2.5252	7.60981e-06	0.00230266	BP
GO:0001708	cell fate specification	15	4.6657	0.0124792	3.21495	4.76979e-05	0.00814272	BP
GO:0021983	pituitary gland development	10	2.78646	0.00831947	3.58879	0.000336886	0.0299214	BP
GO:0050673	epithelial cell proliferation	14	5.44331	0.0116472	2.57196	0.000947974	0.05563	BP
GO:0060173	limb development	30	11.2106	0.0249584	2.67603	6.93609e-07	0.0003647	BP
GO:0048863	stem cell differentiation	21	8.68338	0.0174709	2.41841	0.000142716	0.0173704	BP
GO:0060548	negative regulation of cell death	91	60.1356	0.0757072	1.51325	4.51954e-05	0.00802829	BP
GO:0002684	positive regulation of immune system process	86	57.8028	0.0715474	1.48782	0.000131089	0.0173704	BP
GO:0030278	regulation of ossification	27	11.6642	0.0224626	2.31477	3.80684e-05	0.0072523	BP
GO:0051098	regulation of binding	40	22.0325	0.0332779	1.8155	0.000189457	0.0209279	BP
GO:0045785	positive regulation of cell adhesion	46	24.4301	0.0382695	1.88292	2.63247e-05	0.00516475	BP
GO:0060349	bone morphogenesis	15	5.76732	0.0124792	2.60086	0.00056031	0.0416409	BP
GO:0048663	neuron fate commitment	13	4.40649	0.0108153	2.95019	0.000368957	0.0317008	BP
GO:0002682	regulation of immune system process	125	91.7587	0.103993	1.36227	0.000209329	0.0220867	BP
GO:0055008	cardiac muscle tissue morphogenesis	12	4.08248	0.00998336	2.93939	0.000635525	0.045402	BP
GO:0048705	skeletal system morphogenesis	28	13.5435	0.0232945	2.06742	0.000205526	0.0219646	BP
GO:0003007	heart morphogenesis	35	14.5155	0.0291181	2.41122	1.10734e-06	0.000519858	BP
GO:0021872	forebrain generation of neurons	13	4.08248	0.0108153	3.18434	0.000166427	0.01936	BP
GO:0030856	regulation of epithelial cell differentiation	19	8.55378	0.015807	2.22124	0.000858571	0.0524926	BP
GO:0007612	learning	20	8.81298	0.0166389	2.26938	0.000480207	0.037351	BP
GO:0048514	blood vessel morphogenesis	52	24.3005	0.0432612	2.13987	1.65527e-07	0.000155418	BP
GO:0060415	muscle tissue morphogenesis	13	4.7953	0.0108153	2.71099	0.000858252	0.0524926	BP
GO:0045936	negative regulation of phosphate metabolic process	61	37.3256	0.0507488	1.63427	0.000104219	0.0148909	BP
GO:0010563	negative regulation of phosphorus metabolic process	61	37.3904	0.0507488	1.63144	0.000109399	0.0154629	BP
GO:0003231	cardiac ventricle development	20	7.58176	0.0166389	2.63791	5.92694e-05	0.00961846	BP
GO:0003205	cardiac chamber development	25	9.97941	0.0207987	2.50516	1.88007e-05	0.00419638	BP
GO:0048706	embryonic skeletal system development	20	7.97056	0.0166389	2.50923	0.000121628	0.0164825	BP
GO:0001501	skeletal system development	60	30.1326	0.0499168	1.9912	2.48147e-07	0.000191876	BP
GO:0042981	regulation of apoptotic process	126	95.3876	0.104825	1.32093	0.000677185	0.0477265	BP
GO:0043067	regulation of programmed cell death	127	96.2948	0.105657	1.31887	0.000684694	0.0477265	BP
GO:0048754	branching morphogenesis of an epithelial tube	19	8.48897	0.015807	2.2382	0.000781417	0.0503516	BP
GO:0050678	regulation of epithelial cell proliferation	36	18.7924	0.0299501	1.91567	0.000135226	0.0173704	BP
GO:0008284	positive regulation of cell proliferation	87	55.5348	0.0723794	1.56659	1.8835e-05	0.00419638	BP
GO:0035270	endocrine system development	19	7.84096	0.015807	2.42317	0.000283184	0.0260312	BP
GO:0001763	morphogenesis of a branching structure	24	10.8866	0.0199667	2.20454	0.000216052	0.0220867	BP
GO:0000122	negative regulation of transcription from RNA polymerase II promoter	82	51.3875	0.0682196	1.59572	1.69353e-05	0.00390551	BP
GO:0061138	morphogenesis of a branching epithelium	22	10.3034	0.0183028	2.13522	0.000607321	0.0436243	BP
GO:0003006	developmental process involved in reproduction	64	40.8248	0.0532446	1.56767	0.000232187	0.0229481	BP
GO:0001568	blood vessel development	59	29.5494	0.0490849	1.99666	2.84449e-07	0.000207727	BP
GO:0061458	reproductive system development	49	27.087	0.0407654	1.80899	4.15896e-05	0.00759298	BP
GO:0043009	chordate embryonic development	58	35.9647	0.0482529	1.61269	0.000217208	0.0220867	BP
GO:0072358	cardiovascular system development	61	31.623	0.0507488	1.92897	5.9439e-07	0.00034138	BP
GO:0048568	embryonic organ development	50	27.1518	0.0415973	1.8415	2.1756e-05	0.00453941	BP
GO:0009792	embryo development ending in birth or egg hatching	58	36.2888	0.0482529	1.59829	0.000274172	0.0253802	BP
GO:0050890	cognition	32	17.4964	0.0266223	1.82895	0.000701327	0.0480153	BP
GO:0060348	bone development	23	10.8218	0.0191348	2.12534	0.000493491	0.0379353	BP
GO:0048562	embryonic organ morphogenesis	34	18.274	0.0282862	1.86057	0.00035473	0.0310862	BP
GO:0010629	negative regulation of gene expression	130	96.1652	0.108153	1.35184	0.000215594	0.0220867	BP
GO:0016477	cell migration	80	52.1003	0.0665557	1.5355	8.04941e-05	0.0120238	BP
GO:0001944	vasculature development	59	31.0398	0.0490849	1.90078	1.47318e-06	0.000624678	BP
GO:0040011	locomotion	114	73.7439	0.0948419	1.54589	1.74854e-06	0.000676018	BP
GO:0007423	sensory organ development	62	33.1783	0.0515807	1.86869	1.42359e-06	0.00062377	BP
GO:0001933	negative regulation of protein phosphorylation	44	26.763	0.0366057	1.64406	0.000810292	0.0514555	BP
GO:0006935	chemotaxis	54	32.2711	0.0449251	1.67333	0.000140478	0.0173704	BP
GO:0060411	cardiac septum morphogenesis	13	4.21209	0.0108153	3.08636	0.0002314	0.0229481	BP
GO:0006928	movement of cell or subcellular component	136	90.2035	0.113145	1.5077	6.60007e-07	0.000361491	BP
GO:0021879	forebrain neuron differentiation	11	3.30487	0.00915141	3.32842	0.000347934	0.0306952	BP
GO:0031399	regulation of protein modification process	148	111.523	0.123128	1.32708	0.000182766	0.0208864	BP
GO:0043408	regulation of MAPK cascade	69	44.7129	0.0574043	1.54318	0.000212874	0.0220867	BP
GO:0048608	reproductive structure development	47	26.8925	0.0391015	1.7477	0.000136163	0.0173704	BP
GO:0043010	camera-type eye development	35	18.7924	0.0291181	1.86246	0.000287075	0.0262056	BP
GO:0045892	negative regulation of transcription, DNA-templated	101	74.3919	0.0840266	1.35767	0.000957652	0.0559482	BP
GO:0072073	kidney epithelium development	19	8.16497	0.015807	2.32701	0.000478602	0.037351	BP
GO:0042326	negative regulation of phosphorylation	47	29.031	0.0391015	1.61896	0.000763958	0.0502574	BP
GO:0051174	regulation of phosphorus metabolic process	150	110.746	0.124792	1.35446	6.19607e-05	0.0099326	BP
GO:0001932	regulation of protein phosphorylation	118	86.9634	0.0981697	1.35689	0.000368978	0.0317008	BP
GO:0042325	regulation of phosphorylation	128	94.8692	0.106489	1.34923	0.000261747	0.0245761	BP
GO:0021954	central nervous system neuron development	14	4.47129	0.0116472	3.13109	0.000114377	0.0158262	BP
GO:0048870	cell motility	84	58.5804	0.0698835	1.43393	0.00051029	0.0389554	BP
GO:0019220	regulation of phosphate metabolic process	146	109.838	0.121464	1.32923	0.000188392	0.0209279	BP
GO:0009892	negative regulation of metabolic process	211	166.604	0.175541	1.26647	0.000116091	0.015896	BP
GO:0031324	negative regulation of cellular metabolic process	200	157.338	0.166389	1.27115	0.000147581	0.0176886	BP
GO:0010605	negative regulation of macromolecule metabolic process	192	153.32	0.159734	1.25228	0.000448077	0.0363578	BP
GO:0030155	regulation of cell adhesion	64	42.1857	0.0532446	1.5171	0.000560703	0.0416409	BP
GO:0042127	regulation of cell proliferation	139	100.96	0.115641	1.37678	5.53773e-05	0.00933127	BP
GO:0048732	gland development	43	25.7909	0.0357737	1.66725	0.000695399	0.0478587	BP
GO:0031326	regulation of cellular biosynthetic process	334	283.247	0.27787	1.17918	0.000255241	0.0243064	BP
GO:0035295	tube development	58	35.4463	0.0482529	1.63628	0.000148022	0.0176886	BP
GO:0009889	regulation of biosynthetic process	337	287.783	0.280366	1.17102	0.000398606	0.0329539	BP
GO:0048646	anatomical structure formation involved in morphogenesis	85	53.1371	0.0707155	1.59964	1.08165e-05	0.00284366	BP
GO:0001654	eye development	40	21.7084	0.0332779	1.8426	0.000138202	0.0173704	BP
GO:2000112	regulation of cellular macromolecule biosynthetic process	308	263.806	0.25624	1.16752	0.000965788	0.0561444	BP
GO:0010648	negative regulation of cell communication	111	81.1961	0.0923461	1.36706	0.000420013	0.0342923	BP
GO:0072359	circulatory system development	89	51.1931	0.0740433	1.73852	2.0215e-07	0.000166079	BP
GO:0010556	regulation of macromolecule biosynthetic process	315	270.286	0.262063	1.16543	0.000930653	0.0556065	BP
GO:0023057	negative regulation of signaling	111	81.4553	0.0923461	1.36271	0.00047212	0.037351	BP
GO:0051171	regulation of nitrogen compound metabolic process	337	290.116	0.280366	1.16161	0.000717327	0.0486045	BP
GO:0019219	regulation of nucleobase-containing compound metabolic process	320	272.23	0.266223	1.17548	0.00045856	0.0366705	BP
GO:0061061	muscle structure development	47	29.1606	0.0391015	1.61176	0.000840136	0.0524926	BP
GO:0006357	regulation of transcription from RNA polymerase II promoter	170	127.205	0.141431	1.33642	3.94134e-05	0.00737184	BP
GO:0010468	regulation of gene expression	331	284.672	0.275374	1.16274	0.000764661	0.0502574	BP
GO:0008285	negative regulation of cell proliferation	65	42.3153	0.0540765	1.53609	0.000364686	0.0317008	BP
GO:0048513	animal organ development	270	190.062	0.224626	1.42059	2.59653e-10	8.53285e-07	BP
GO:0051241	negative regulation of multicellular organismal process	93	67.199	0.077371	1.38395	0.000832763	0.0524926	BP
GO:0009887	animal organ morphogenesis	97	55.794	0.0806988	1.73854	5.5866e-08	7.31212e-05	BP
GO:0048523	negative regulation of cellular process	350	285.904	0.291181	1.22419	6.3496e-06	0.00204428	BP
GO:0048519	negative regulation of biological process	373	306.186	0.310316	1.21821	4.21148e-06	0.00152252	BP
GO:0031323	regulation of cellular metabolic process	437	384.466	0.363561	1.13664	0.000489223	0.0378285	BP
GO:0080090	regulation of primary metabolic process	436	385.179	0.362729	1.13194	0.000716812	0.0486045	BP
GO:0007507	heart development	53	30.1974	0.0440932	1.75512	4.67125e-05	0.00814272	BP
GO:0048729	tissue morphogenesis	54	33.1135	0.0449251	1.63076	0.00026897	0.0250752	BP
GO:0048583	regulation of response to stimulus	309	250.652	0.257072	1.23279	1.64647e-05	0.0038648	BP
GO:0051240	positive regulation of multicellular organismal process	142	94.9988	0.118136	1.49476	5.97318e-07	0.00034138	BP
GO:0022604	regulation of cell morphogenesis	46	27.8646	0.0382695	1.65084	0.000571222	0.0419968	BP
GO:0051270	regulation of cellular component movement	85	54.3035	0.0707155	1.56528	2.42346e-05	0.00490098	BP
GO:0051128	regulation of cellular component organization	194	152.737	0.161398	1.27016	0.00019704	0.0212303	BP
GO:0048522	positive regulation of cellular process	378	317.851	0.314476	1.18924	3.59066e-05	0.00694107	BP
GO:0048518	positive regulation of biological process	416	351.094	0.34609	1.18487	1.5587e-05	0.00372529	BP
GO:0021953	central nervous system neuron differentiation	27	10.6922	0.0224626	2.5252	7.60981e-06	0.00230266	BP
GO:0032879	regulation of localization	215	165.762	0.178869	1.29704	2.23753e-05	0.00459568	BP
GO:0090596	sensory organ morphogenesis	33	15.9411	0.0274542	2.07012	5.67897e-05	0.00933127	BP
GO:0022603	regulation of anatomical structure morphogenesis	96	62.0797	0.0798669	1.5464	1.17724e-05	0.00303429	BP
GO:2000145	regulation of cell motility	76	49.7026	0.063228	1.52909	0.000137931	0.0173704	BP
GO:0009653	anatomical structure morphogenesis	200	128.047	0.166389	1.56192	4.25831e-11	3.78515e-07	BP
GO:0045595	regulation of cell differentiation	155	108.283	0.128952	1.43143	2.2969e-06	0.00086265	BP
GO:0048592	eye morphogenesis	21	9.20179	0.0174709	2.28216	0.000324719	0.0290369	BP
GO:0048589	developmental growth	38	22.3565	0.031614	1.69973	0.000969553	0.0561444	BP
GO:0040012	regulation of locomotion	81	54.0443	0.0673877	1.49877	0.000161786	0.0189882	BP
GO:0030030	cell projection organization	99	67.6526	0.0823627	1.46336	7.72036e-05	0.0116648	BP
GO:0050793	regulation of developmental process	213	152.802	0.177205	1.39396	1.54812e-07	0.000155418	BP
GO:0044763	single-organism cellular process	714	642.052	0.59401	1.11206	9.05962e-06	0.00258888	BP
GO:0030334	regulation of cell migration	71	46.1386	0.0590682	1.53884	0.000188235	0.0209279	BP
GO:0045597	positive regulation of cell differentiation	90	56.2476	0.0748752	1.60007	5.86973e-06	0.0019784	BP
GO:0051239	regulation of multicellular organismal process	241	179.24	0.200499	1.34456	3.85411e-07	0.000247625	BP
GO:0009966	regulation of signal transduction	237	196.283	0.197171	1.20744	0.00074489	0.0494524	BP
GO:0048856	anatomical structure development	421	328.932	0.35025	1.2799	1.06271e-09	2.79385e-06	BP
GO:0048468	cell development	143	94.934	0.118968	1.50631	3.47105e-07	0.000240142	BP
GO:0032502	developmental process	444	352.26	0.369384	1.26043	2.29707e-09	4.92565e-06	BP
GO:0007275	multicellular organism development	401	305.927	0.333611	1.31077	1.43983e-10	6.30884e-07	BP
GO:0009790	embryo development	83	58.71	0.0690516	1.41373	0.000842963	0.0524926	BP
GO:0032501	multicellular organismal process	495	425.226	0.411814	1.16409	9.33397e-06	0.00259336	BP
GO:0044707	single-multicellular organism process	450	358.222	0.374376	1.25621	2.62302e-09	4.92565e-06	BP
GO:0098609	cell-cell adhesion	63	40.8248	0.0524126	1.54318	0.000395419	0.0328974	BP
GO:0048731	system development	361	267.63	0.300333	1.34888	5.75907e-11	3.78515e-07	BP
GO:2000026	regulation of multicellular organismal development	170	117.744	0.141431	1.44381	3.95597e-07	0.000247625	BP
GO:0007267	cell-cell signaling	99	72.2535	0.0823627	1.37018	0.000795681	0.050773	BP
GO:0044767	single-organism developmental process	435	346.622	0.361897	1.25497	7.04035e-09	1.02828e-05	BP
GO:0010646	regulation of cell communication	266	214.687	0.221298	1.23901	5.64107e-05	0.00933127	BP
GO:0022610	biological adhesion	99	67.847	0.0823627	1.45917	8.60407e-05	0.0127079	BP
GO:0030900	forebrain development	45	23.5229	0.0374376	1.91303	2.16286e-05	0.00453941	BP
GO:0023051	regulation of signaling	268	217.927	0.222962	1.22977	8.87072e-05	0.0129562	BP
GO:0007155	cell adhesion	98	67.523	0.0815308	1.45136	0.000114019	0.0158262	BP
GO:0051094	positive regulation of developmental process	120	78.2152	0.0998336	1.53423	1.34206e-06	0.000608325	BP
GO:0048666	neuron development	79	47.953	0.0657238	1.64745	7.70766e-06	0.00230266	BP
GO:0032989	cellular component morphogenesis	71	46.0737	0.0590682	1.54101	0.000180535	0.0208169	BP
GO:0048869	cellular developmental process	275	229.202	0.228785	1.19981	0.000373201	0.0317198	BP
GO:0000904	cell morphogenesis involved in differentiation	54	31.8175	0.0449251	1.69718	9.73711e-05	0.0140653	BP
GO:0030154	cell differentiation	268	224.277	0.222962	1.19495	0.000585569	0.0424619	BP
GO:0031175	neuron projection development	60	37.6496	0.0499168	1.59364	0.00023401	0.0229557	BP
GO:0000902	cell morphogenesis	64	39.9176	0.0532446	1.6033	0.000123538	0.0165705	BP
GO:0030182	neuron differentiation	100	59.6172	0.0831947	1.67737	1.98401e-07	0.000166079	BP
GO:0097485	neuron projection guidance	28	14.6451	0.0232945	1.9119	0.00073934	0.0494372	BP
GO:0060322	head development	70	46.0737	0.0582363	1.5193	0.000301877	0.0273667	BP
GO:0022008	neurogenesis	136	95.7764	0.113145	1.41997	1.53335e-05	0.00372529	BP
GO:0048699	generation of neurons	131	89.6851	0.108985	1.46067	5.59562e-06	0.00193564	BP
GO:0007420	brain development	65	43.5465	0.0540765	1.49266	0.000779565	0.0503516	BP
GO:0007409	axonogenesis	38	22.2917	0.031614	1.70467	0.000918529	0.0553856	BP
GO:0007399	nervous system development	189	142.433	0.157238	1.32694	2.07639e-05	0.00453941	BP
GO:0048812	neuron projection morphogenesis	46	28.5126	0.0382695	1.61332	0.000929959	0.0556065	BP
GO:0050807	regulation of synapse organization	19	8.16497	0.015807	2.32701	0.000478602	0.037351	BP
GO:0048667	cell morphogenesis involved in neuron differentiation	42	25.4669	0.0349418	1.6492	0.000989921	0.0564302	BP
GO:0050803	regulation of synapse structure or activity	19	8.48897	0.015807	2.2382	0.000781417	0.0503516	BP
GO:0007417	central nervous system development	81	56.5716	0.0673877	1.43182	0.000668072	0.0474692	BP
GO:0051960	regulation of nervous system development	74	50.8691	0.0615641	1.45472	0.000726394	0.0489664	BP
GO:0051962	positive regulation of nervous system development	49	30.4566	0.0407654	1.60885	0.000685615	0.0477265	BP
GO:0051965	positive regulation of synapse assembly	12	4.21209	0.00998336	2.84894	0.000851242	0.0524926	BP
GO:0046935	1-phosphatidylinositol-3-kinase regulator activity	4	0.388808	0.00332779	10.2879	0.000236788	0.101856	MF
GO:0015278	calcium-release channel activity	6	1.16642	0.00499168	5.14393	0.000689847	0.171204	MF
GO:0048185	activin binding	6	0.777616	0.00499168	7.71589	4.81237e-05	0.0433917	MF
GO:0043394	proteoglycan binding	9	2.46245	0.00748752	3.65489	0.000575079	0.151641	MF
GO:0046934	phosphatidylinositol-4,5-bisphosphate 3-kinase activity	12	4.27689	0.00998336	2.80578	0.000980117	0.217967	MF
GO:0019838	growth factor binding	21	8.42417	0.0174709	2.49283	9.16324e-05	0.0644328	MF
GO:0032403	protein complex binding	76	50.6098	0.063228	1.50168	0.000241422	0.101856	MF
GO:0044877	macromolecular complex binding	123	89.037	0.10233	1.38145	0.000132438	0.0698446	MF
GO:0019199	transmembrane receptor protein kinase activity	14	5.11931	0.0116472	2.73475	0.000502509	0.151435	MF
GO:0043565	sequence-specific DNA binding	97	66.875	0.0806988	1.45047	0.000126367	0.0698446	MF
GO:0044212	transcription regulatory region DNA binding	85	54.5627	0.0707155	1.55784	2.88189e-05	0.0433917	MF
GO:0000975	regulatory region DNA binding	85	54.6923	0.0707155	1.55415	3.14014e-05	0.0433917	MF
GO:0001067	regulatory region nucleic acid binding	85	54.7571	0.0707155	1.55231	3.27717e-05	0.0433917	MF
GO:0003690	double-stranded DNA binding	77	52.2299	0.0640599	1.47425	0.000385226	0.125021	MF
GO:0005488	binding	973	924.586	0.809484	1.05236	0.000274405	0.105247	MF
GO:1990837	sequence-specific double-stranded DNA binding	71	47.1754	0.0590682	1.50502	0.000359704	0.125021	MF
GO:0005515	protein binding	785	721.174	0.653078	1.0885	5.14241e-05	0.0433917	MF
GO:0000976	transcription regulatory region sequence-specific DNA binding	67	44.6481	0.0557404	1.50062	0.000564942	0.151641	MF
GO:0005938	cell cortex	30	16.0059	0.0249584	1.87431	0.000679421	0.0837629	CC
GO:0005764	lysosome	65	42.5745	0.0540765	1.52674	0.000430037	0.0742245	CC
GO:0015629	actin cytoskeleton	48	29.6142	0.0399334	1.62084	0.000658148	0.0837629	CC
GO:0043234	protein complex	247	205.096	0.205491	1.20431	0.000651744	0.0837629	CC
GO:0044463	cell projection part	99	67.9118	0.0823627	1.45777	8.91878e-05	0.0256564	CC
GO:0042995	cell projection	176	123.9	0.146423	1.4205	6.96662e-07	0.00120244	CC
GO:0031226	intrinsic component of plasma membrane	151	107.311	0.125624	1.40712	8.10653e-06	0.00584894	CC
GO:0005887	integral component of plasma membrane	146	103.488	0.121464	1.4108	1.01662e-05	0.00584894	CC
GO:0044459	plasma membrane part	219	168.808	0.182196	1.29734	1.81375e-05	0.00626108	CC
GO:0043005	neuron projection	98	64.0237	0.0815308	1.53068	1.44757e-05	0.00624629	CC
GO:0097458	neuron part	121	87.741	0.100666	1.37906	0.000161608	0.039848	CC
GO:0098590	plasma membrane region	91	63.7645	0.0757072	1.42713	0.000352604	0.0676215	CC
GO:0071944	cell periphery	391	336.513	0.325291	1.16192	0.000199696	0.0430845	CC
GO:0005886	plasma membrane	379	329.904	0.315308	1.14882	0.000664424	0.0837629	CC
