## Supplementary Table 5 for "Ketamine treatment effects on DNA methylation and Epigenetic Biomarkers of aging"

### Sheet: Supplementary Table 5
Supplementary Table 5. GREAT results for DMLs hypomethylated in Ketamine samples at the final timepoint, compared to baseline. Columns presented are as follows: Column A represents the GO ID of the term identified; Column B exhibits the name of the GO ID; Column C exhibits the total number of genes matched from the list of CpGs; Column D represents the fold enrichment of the hypergeometric value;…
ID	name	Hyper_Observed_Gene_Hits	Hyper_Fold_Enrichment	Hyper_Raw_PValue	Hyper_Adjp_BH	GO_Family
GO:0045938	positive regulation of circadian sleep/wake cycle, sleep	3	13.6591	0.000978683	0.100933	BP
GO:0003422	growth plate cartilage morphogenesis	2	31.8711	0.000982837	0.100933	BP
GO:0060067	cervix development	2	31.8711	0.000982837	0.100933	BP
GO:0021934	hindbrain tangential cell migration	2	31.8711	0.000982837	0.100933	BP
GO:0001957	intramembranous ossification	3	15.9356	0.000572592	0.0752672	BP
GO:0097151	positive regulation of inhibitory postsynaptic potential	3	13.6591	0.000978683	0.100933	BP
GO:0035332	positive regulation of hippo signaling	2	31.8711	0.000982837	0.100933	BP
GO:0019441	tryptophan catabolic process to kynurenine	3	13.6591	0.000978683	0.100933	BP
GO:2000741	positive regulation of mesenchymal stem cell differentiation	3	23.9033	0.000120062	0.0259769	BP
GO:1901963	regulation of cell proliferation involved in outflow tract morphogenesis	2	31.8711	0.000982837	0.100933	BP
GO:2000739	regulation of mesenchymal stem cell differentiation	3	15.9356	0.000572592	0.0752672	BP
GO:0036302	atrioventricular canal development	3	13.6591	0.000978683	0.100933	BP
GO:0000578	embryonic axis specification	6	5.31186	0.000811956	0.0953888	BP
GO:0045197	establishment or maintenance of epithelial cell apical/basal polarity	6	5.16829	0.000943746	0.100933	BP
GO:0003323	type B pancreatic cell development	4	9.8065	0.00054713	0.074618	BP
GO:0001702	gastrulation with mouth forming second	6	7.08247	0.000156775	0.0291708	BP
GO:0035987	endodermal cell differentiation	7	5.44141	0.000256722	0.0406579	BP
GO:0009798	axis specification	12	4.34606	1.9e-05	0.00831954	BP
GO:0006906	vesicle fusion	10	3.28568	0.000929832	0.100933	BP
GO:0001706	endoderm formation	8	4.90325	0.000199358	0.0340333	BP
GO:0048593	camera-type eye morphogenesis	15	4.38594	1.57e-06	0.00171843	BP
GO:0035282	segmentation	10	3.54124	0.00051409	0.0718905	BP
GO:0003158	endothelium development	10	3.70595	0.000355807	0.0531487	BP
GO:0007492	endoderm development	9	3.82454	0.000550624	0.074618	BP
GO:0001704	formation of primary germ layer	13	3.54124	7.81e-05	0.0209614	BP
GO:0007517	muscle organ development	22	2.49525	8.3e-05	0.0218029	BP
GO:0048592	eye morphogenesis	15	3.36667	4.09e-05	0.0130182	BP
GO:0033135	regulation of peptidyl-serine phosphorylation	12	2.87559	0.000991146	0.100997	BP
GO:0045844	positive regulation of striated muscle tissue development	8	4.04713	0.000758837	0.0920109	BP
GO:0061061	muscle structure development	34	2.40804	2.29e-06	0.0020106	BP
GO:1901863	positive regulation of muscle tissue development	8	3.98389	0.000843843	0.0981621	BP
GO:0001701	in utero embryonic development	21	2.14517	0.000901605	0.100933	BP
GO:0022407	regulation of cell-cell adhesion	27	2.16211	0.000156224	0.0291708	BP
GO:0007369	gastrulation	14	2.80626	0.000496823	0.0704314	BP
GO:0090596	sensory organ morphogenesis	22	2.85026	1.09e-05	0.0057288	BP
GO:0043010	camera-type eye development	22	2.41781	0.000131264	0.0269605	BP
GO:0051216	cartilage development	14	2.9355	0.000314047	0.0485665	BP
GO:0048639	positive regulation of developmental growth	15	3.02574	0.000138666	0.0280426	BP
GO:0001656	metanephros development	9	3.54124	0.000968953	0.100933	BP
GO:0045216	cell-cell junction organization	14	2.72071	0.000677053	0.0855755	BP
GO:0003006	developmental process involved in reproduction	38	1.92239	9.73e-05	0.0232578	BP
GO:0014706	striated muscle tissue development	21	2.48808	0.000124499	0.0259769	BP
GO:0003002	regionalization	22	2.24014	0.000383447	0.0560045	BP
GO:0045927	positive regulation of growth	18	2.38042	0.000628002	0.0809322	BP
GO:0001654	eye development	23	2.18817	0.000397385	0.0574025	BP
GO:0048568	embryonic organ development	29	2.20588	6.33e-05	0.0177079	BP
GO:0048638	regulation of developmental growth	24	2.68389	1.21e-05	0.00614102	BP
GO:0061448	connective tissue development	16	2.57545	0.000530307	0.0733777	BP
GO:0060537	muscle tissue development	21	2.365	0.000250593	0.0401713	BP
GO:0048729	tissue morphogenesis	36	2.24532	5.71e-06	0.0037524	BP
GO:0060541	respiratory system development	17	2.82192	0.000120899	0.0259769	BP
GO:0043009	chordate embryonic development	35	2.00989	7.68e-05	0.0209614	BP
GO:0009792	embryo development ending in birth or egg hatching	35	1.99195	9.16e-05	0.0227301	BP
GO:0048514	blood vessel morphogenesis	25	2.12474	0.000351873	0.0531487	BP
GO:0001501	skeletal system development	32	2.19328	2.99e-05	0.0113762	BP
GO:0007389	pattern specification process	27	2.11951	0.000215512	0.0358595	BP
GO:0072358	cardiovascular system development	33	2.15522	3.19e-05	0.0113762	BP
GO:0010632	regulation of epithelial cell migration	15	2.59819	0.000715105	0.0892621	BP
GO:0000122	negative regulation of transcription from RNA polymerase II promoter	44	1.76839	0.000187123	0.0323649	BP
GO:0030155	regulation of cell adhesion	36	1.76246	0.000754433	0.0920109	BP
GO:0009790	embryo development	57	2.00514	4.55e-07	0.000814827	BP
GO:0007423	sensory organ development	35	2.17869	1.47e-05	0.00714821	BP
GO:0001944	vasculature development	31	2.06264	0.000123176	0.0259769	BP
GO:0001568	blood vessel development	30	2.09679	0.000118357	0.0259769	BP
GO:0048598	embryonic morphogenesis	36	2.07855	3.03e-05	0.0113762	BP
GO:0009888	tissue development	85	1.66711	1.81e-06	0.0018303	BP
GO:0045893	positive regulation of transcription, DNA-templated	72	1.62516	2.86e-05	0.0113762	BP
GO:1902680	positive regulation of RNA biosynthetic process	73	1.62358	2.59e-05	0.0106242	BP
GO:0051254	positive regulation of RNA metabolic process	74	1.58605	4.89e-05	0.0142805	BP
GO:0030324	lung development	14	2.68793	0.000763246	0.0920109	BP
GO:0002009	morphogenesis of an epithelium	26	2.04101	0.000498298	0.0704314	BP
GO:0040008	regulation of growth	36	1.83285	0.000368481	0.0544233	BP
GO:0010628	positive regulation of gene expression	86	1.52443	4.74e-05	0.0141702	BP
GO:0045944	positive regulation of transcription from RNA polymerase II promoter	56	1.63143	0.000211962	0.035721	BP
GO:0030323	respiratory tube development	14	2.62468	0.000963667	0.100933	BP
GO:0044087	regulation of cellular component biogenesis	43	1.65115	0.000908511	0.100933	BP
GO:0051130	positive regulation of cellular component organization	61	1.60011	0.000186002	0.0323649	BP
GO:0010557	positive regulation of macromolecule biosynthetic process	79	1.50318	0.00015756	0.0291708	BP
GO:0006357	regulation of transcription from RNA polymerase II promoter	93	1.50994	3.2e-05	0.0113762	BP
GO:0072359	circulatory system development	47	1.89613	2.07e-05	0.00879285	BP
GO:0022603	regulation of anatomical structure morphogenesis	57	1.8963	2.64e-06	0.00217109	BP
GO:0045935	positive regulation of nucleobase-containing compound metabolic process	82	1.49254	0.000147317	0.0291708	BP
GO:0048646	anatomical structure formation involved in morphogenesis	47	1.82676	5.22e-05	0.0149043	BP
GO:0051173	positive regulation of nitrogen compound metabolic process	86	1.46966	0.000168107	0.0306912	BP
GO:0031328	positive regulation of cellular biosynthetic process	84	1.47666	0.000172887	0.0311316	BP
GO:0045597	positive regulation of cell differentiation	53	1.94605	2.86e-06	0.00221363	BP
GO:0010604	positive regulation of macromolecule metabolic process	131	1.39032	3.42e-05	0.011654	BP
GO:0009891	positive regulation of biosynthetic process	85	1.47071	0.000180011	0.0319762	BP
GO:0060562	epithelial tube morphogenesis	21	2.3159	0.000332449	0.0508145	BP
GO:0048522	positive regulation of cellular process	203	1.31903	3.11e-06	0.00227212	BP
GO:0048518	positive regulation of biological process	219	1.28826	5.55e-06	0.0037524	BP
GO:0009893	positive regulation of metabolic process	135	1.34793	0.00010879	0.0250884	BP
GO:0010720	positive regulation of cell development	32	2.15619	4.16e-05	0.0130182	BP
GO:0031325	positive regulation of cellular metabolic process	125	1.34273	0.000249189	0.0401713	BP
GO:0051094	positive regulation of developmental process	72	1.90118	1.02e-07	0.000771778	BP
GO:0051128	regulation of cellular component organization	101	1.36571	0.000625967	0.0809322	BP
GO:0045666	positive regulation of neuron differentiation	22	2.1377	0.000719801	0.0892621	BP
GO:0045165	cell fate commitment	17	2.39739	0.000812746	0.0953888	BP
GO:0051240	positive regulation of multicellular organismal process	72	1.56529	9.41e-05	0.022908	BP
GO:0009887	animal organ morphogenesis	49	1.8138	4.31e-05	0.0131858	BP
GO:0050769	positive regulation of neurogenesis	27	2.10912	0.000233152	0.0383098	BP
GO:0050793	regulation of developmental process	115	1.55436	7.11e-07	0.00103804	BP
GO:0035239	tube morphogenesis	22	2.15081	0.000663759	0.0847098	BP
GO:0035295	tube development	33	1.92276	0.000276072	0.043202	BP
GO:0048513	animal organ development	125	1.3583	0.00015301	0.0291708	BP
GO:0044699	single-organism process	447	1.12995	1.19e-06	0.0014167	BP
GO:0044763	single-organism cellular process	370	1.19018	3.06e-07	0.000771778	BP
GO:0051962	positive regulation of nervous system development	32	2.16995	3.68e-05	0.0120918	BP
GO:0009653	anatomical structure morphogenesis	103	1.6613	1.38e-07	0.000771778	BP
GO:0048869	cellular developmental process	160	1.44172	3.21e-07	0.000771778	BP
GO:0030154	cell differentiation	158	1.45497	2.19e-07	0.000771778	BP
GO:0048856	anatomical structure development	213	1.33738	4.96e-07	0.000814827	BP
GO:0032502	developmental process	226	1.32503	3.52e-07	0.000771778	BP
GO:0060284	regulation of cell development	48	1.89333	1.76e-05	0.00800467	BP
GO:2000026	regulation of multicellular organismal development	90	1.57865	8.02e-06	0.00456387	BP
GO:0045595	regulation of cell differentiation	80	1.52585	8.74e-05	0.02209	BP
GO:0051239	regulation of multicellular organismal process	119	1.37117	0.000156314	0.0291708	BP
GO:0032501	multicellular organismal process	249	1.20937	0.000104188	0.0244562	BP
GO:0044767	single-organism developmental process	221	1.31679	8.83e-07	0.00116082	BP
GO:0048731	system development	174	1.34275	8.33e-06	0.00456387	BP
GO:0022008	neurogenesis	79	1.70353	1.96e-06	0.00183583	BP
GO:0007275	multicellular organism development	195	1.31643	6.42e-06	0.00401623	BP
GO:0044707	single-multicellular organism process	218	1.25686	3.46e-05	0.011654	BP
GO:0051960	regulation of nervous system development	47	1.90821	1.77e-05	0.00800467	BP
GO:0050767	regulation of neurogenesis	41	1.88017	8.46e-05	0.0218029	BP
GO:0048699	generation of neurons	73	1.68106	7.98e-06	0.00456387	BP
GO:0045664	regulation of neuron differentiation	33	1.84517	0.000570433	0.0752672	BP
GO:0007417	central nervous system development	45	1.64284	0.000769966	0.0920109	BP
GO:0007399	nervous system development	99	1.43551	0.00012207	0.0259769	BP
GO:0033754	indoleamine 2,3-dioxygenase activity	2	31.8711	0.000982837	0.177156	MF
GO:0004727	prenylated protein tyrosine phosphatase activity	2	31.8711	0.000982837	0.177156	MF
GO:0005546	phosphatidylinositol-4,5-bisphosphate binding	8	4.1124	0.000680855	0.159585	MF
GO:1902936	phosphatidylinositol bisphosphate binding	10	3.54124	0.00051409	0.135559	MF
GO:1901981	phosphatidylinositol phosphate binding	13	3.02427	0.000381829	0.107396	MF
GO:0001078	transcriptional repressor activity, RNA polymerase II core promoter proximal region sequence-specific binding	12	2.87559	0.000991146	0.177156	MF
GO:0035091	phosphatidylinositol binding	17	2.46277	0.000600728	0.149087	MF
GO:0000978	RNA polymerase II core promoter proximal region sequence-specific DNA binding	27	2.39699	2.73e-05	0.0164566	MF
GO:0005543	phospholipid binding	24	2.0562	0.000729259	0.161934	MF
GO:0000987	core promoter proximal region sequence-specific DNA binding	27	2.31323	5.05e-05	0.0222349	MF
GO:0001159	core promoter proximal region DNA binding	27	2.29472	5.8e-05	0.0222349	MF
GO:0000982	transcription factor activity, RNA polymerase II core promoter proximal region sequence-specific binding	30	2.40235	9.46e-06	0.0164566	MF
GO:0000977	RNA polymerase II regulatory region sequence-specific DNA binding	38	1.98216	5.12e-05	0.0222349	MF
GO:0001012	RNA polymerase II regulatory region DNA binding	38	1.9757	5.49e-05	0.0222349	MF
GO:0043565	sequence-specific DNA binding	61	1.88386	1.43e-06	0.00601683	MF
GO:1990837	sequence-specific double-stranded DNA binding	44	1.92628	2.63e-05	0.0164566	MF
GO:0000976	transcription regulatory region sequence-specific DNA binding	41	1.89654	7e-05	0.0245972	MF
GO:0044212	transcription regulatory region DNA binding	49	1.85473	2.45e-05	0.0164566	MF
GO:0000975	regulatory region DNA binding	49	1.85034	2.6e-05	0.0164566	MF
GO:0001067	regulatory region nucleic acid binding	49	1.84815	2.68e-05	0.0164566	MF
GO:0003690	double-stranded DNA binding	45	1.77941	0.000137623	0.0414735	MF
GO:0000981	RNA polymerase II transcription factor activity, sequence-specific DNA binding	44	1.83551	8.13e-05	0.0263758	MF
GO:0003700	transcription factor activity, sequence-specific DNA binding	59	1.5263	0.000778628	0.164252	MF
GO:0030669	clathrin-coated endocytic vesicle membrane	7	4.64787	0.000695697	0.300193	BP
GO:0016459	myosin complex	9	4.04	0.000364746	0.20985	BP
GO:0042734	presynaptic membrane	9	4.04	0.000364746	0.20985	BP
GO:0045202	synapse	45	1.7135	0.00031699	0.20985	BP
